# Complement activation induces excessive T cell cytotoxicity in severe COVID-19

**DOI:** 10.1101/2021.06.08.21258481

**Authors:** Philipp Georg, Rosario Astaburuaga-García, Lorenzo Bonaguro, Sophia Brumhard, Laura Michalick, Lena J. Lippert, Tomislav Kostevc, Christiane Gäbel, Maria Schneider, Mathias Streitz, Vadim Demichev, Ioanna Gemünd, Matthias Barone, Pinkus Tober-Lau, Elisa Theresa Helbig, Julia Stein, Hannah-Philine Dey, Daniela Paclik, Michael Mülleder, Simran Kaur Aulakh, Henrik E. Mei, Axel R. Schulz, Stefan Hippenstiel, Victor Max Corman, Dieter Beule, Emanuel Wyler, Markus Landthaler, Benedikt Obermayer-Wasserscheid, Peter Boor, Münevver Demir, Hans Wesselmann, Norbert Suttorp, Alexander Uhrig, Holger Müller-Redetzky, Jacob Nattermann, Wolfgang M. Kuebler, Christian Meisel, Markus Ralser, Joachim L. Schultze, Anna C. Aschenbrenner, Charlotte Thibeault, Florian Kurth, Leif-Erik Sander, Nils Blüthgen, Birgit Sawitzki

## Abstract

Severe COVID-19 is linked to both dysfunctional immune response and unrestrained immunopathogenesis, and it remains unclear if T cells also contribute to disease pathology. Here, we combined single-cell transcriptomics and proteomics with mechanistic studies to assess pathogenic T cell functions and inducing signals. We identified highly activated, CD16^+^ T cells with increased cytotoxic functions in severe COVID-19. CD16 expression enabled immune complex-mediated, T cell receptor-independent degranulation and cytotoxicity not found in other diseases. CD16^+^ T cells from COVID-19 patients promoted microvascular endothelial cell injury and release of neutrophil and monocyte chemoattractants. CD16^+^ T cell clones persisted beyond acute disease maintaining their cytotoxic phenotype. Age-dependent generation of C3a in severe COVID-19 induced activated CD16^+^ cytotoxic T cells. The proportion of activated CD16^+^ T cells and plasma levels of complement proteins upstream of C3a correlated with clinical outcome of COVID-19, supporting a pathological role of exacerbated cytotoxicity and complement activation in COVID-19.
