## Supplementary material for "Complement activation induces excessive T cell cytotoxicity in severe COVID-19": Table S1

### Sheet: Tabelle1
	Sample-ID Cohort 1	Group	Sex	Age bin	max. WHO scale	Severity	Comorbidities	COVID-19-related medication and anti-microbials	Days post symptom onset	Leukocytes [G/L]	Lymphocytes [G/L]	Platform
	BE-0026	CV19	m	56_60	5	severe	Cardiovascular disease (hypertension)	Antibiotics (Ampicillin/Sulbactam, Clarithromycin)	15	7.59	1.9	Proteomics
	BE-0039	CV19	m	36_40	5	severe	cardiovascular diesase (hypertension), glucose intolerance/pre-diabetes	none on day of blood collection (antibiotics (azithromycin) until 30.03.2020)	5	4.99	0.91	scRNAseq (10X)
									13	5.04	0.88	Proteomics
									month 3	6.06	2.45	scRNAseq (10X)
	BE-0051	CV19	m	76_80	5	severe	cardivascular disease (AF, sick sinus sd, pace maker, reduced LVEF), oncologic disease (status post AEG-tumor (chemo, surgery 2011), status post renal carcinoma (surgery 2016)), chronic kidney disease, chronic lung disease (OSAS)	none on day of blood collection (antibiotics Piperacillin/Tazobactam/Ceftriaxon)	18	5.63	NA	CyTOF, ELISA
									21	5.85	0.48	Proteomics
									23	6.52	NA	CyTOF, ELISA
									30	3.2	NA	CyTOF, ELISA
									32	7.6	0.77	CyTOF, ELISA
									37	3.4	NA	CyTOF, ELISA
									month 3	5.93	1.34	CyTOF, ELISA
									month 6	7.61	1.55	ELISA
	BE-0063	CV19	m	61_65	5	severe	Cardiovascular disease (hypertension)	NA	18	7.86	1.73	Proteomics
	BE-0089	CV19	w	56_60	5	severe	none	Antibiotics (Ampicillin/Sulbactam, Clarithromycin)	NA	9.23	NA	Proteomics
	BE-0131	CV19	w	71_75	5	severe	Cardiovascular disease (hypertension), type 2 diabetes	NA	25	42.22	7.5	Proteomics
	BE-0151	CV19	m	91_95	5	severe	none	Antibiotics (Piperacillin/Tazobactam)	4	6.6	0.54	Proteomics
	BE-0152	CV19	m	81_85	5	severe	Cardiovascular disease (hypertension)	Antibiotics (Piperacillin/Tazobactam, Vancomycin)	7	9.83	1.43	Proteomics
	BE-0197	CV19	w	41_45	5	severe	none	NA	10	4.53	1.4	Proteomics
	BE-0827	CV19	m	41_45	5	severe	none	Dexamethason	8	10.06	2.62	Cell culture
	BE-0091	CV19	m	56-60	6	severe	Chronic lung disease (COPD)	Antibiotics (Ampicillin/Sulbactam, Clarithromycin, Piperacillin/Tazobactam, Cefftriaxon)	17	13.69	1.58	Proteomics
	BE-0095	CV19	m	81_85	6	severe	cardiovascular disease (hypertension)	none	16	9.65	NA	CyTOF, ELISA
									month 3	8.29	2.13	CyTOF, ELISA
									month 6	8.8	1.91	ELISA
	BE-0122	CV19	w	66_70	6	severe	Cardiovascular disease (hypertension), chronic lung disease, oncologic disease	Antibiotics (Meropenem)	NA	31.87	NA	Proteomics
	BE-0123	CV19	m	56_60	6	severe	Chronic lung disease (asthma, COPD), type 2 diabetes	Antibiotics (Meropenem, Vancomycin, Levofloxacin)	35	14.56	1.37	Proteomics
	BE-0130	CV19	m	56_60	6	severe	none	Antibiotics (Meropenem, Ciprofloxacin, Piperacillin/Tazobactam)	NA	13.03	1.54	Proteomics
	BE-0142	CV19	m	61_65	6	severe	Cardiovascular disease (hypertension), type 2 diabetes	Antibiotics (Vancomycin)	45	6.45	0.75	Proteomics
	BE-0008	CV19	m	61_65	7	critical	Cardiovascular disease (hypertension), type 2 diabetes	Antibiotics (Piperacillin/Tazobactam, Meropenem, Vancomycin, Moxifloxacin, Ceftazidin, Ceftazolan/Tazobactam, Anidulafungin)	38	13.05	0.93	Proteomics
	BE-0009	CV19	f	76_80	7	critical	cardiovascular disease (Hypertension)	Antibiotics (Piperacillin/Tazobactam; Vancomycin)	8	6.25	0.65	CyTOF
									18	19.34	1.35	ELISA, Cell culture, Proteomics
	BE-0012	CV19	m	71_75	7	critical	cardivascular disease (AF, MI, CAD, aortic aneurysm), type 2 diabetes	none	18	9.57	1.07	CyTOF, scRNAseq (10X), ELISA
									month 3	5.54	1.6	CyTOF, scRNAseq (10X), ELISA
	BE-0013	CV19	m	71_75	8	critical	cardiovascular disease (hypertension), chronic lung disease (asthma)	antibiotics (piperacillin/tazobactam)	7	17.26	0.59	CyTOF
									12	9.55	0.4	CyTOF
									17	12.53	0.6	CyTOF, Cell culture, Proteomics
									19	13.66	0.77	CyTOF, ELISA
	BE-0015	CV19	m	51_55	8	critical	Chronic lung disease	emtricitabine/tenofovir alafenamide fumarate; lopinavir/ritonavir, raltegravir; steroids; antibiotics	6	20.74	0.43	CyTOF
									8	10.85	NA	CyTOF
	BE-0016	CV19	m	71_75	8	critical	cardiovascular disease (hypertension)	Antibiotics	4	5.64	NA	CyTOF
									6	11.31	NA	CyTOF
								steroids (hydrocortison, fludrocortison), antibiotics (piperacillin / tazobactam, Vancomycin)	11	12.08	0.81	ELISA, Cell culture, Proteomics
	BE-0021	CV19	m	51_55	7	critical	none	none	18	9.82	0.71	scRNAseq (10X), ELISA
									20	14.31	0.8	CyTOF
									month 2	4.54	1.04	CyTOF, scRNAseq (10X), ELISA
	BE-0022	CV19	m	61_65	7	critical	chronic lung disease (sarcoidosis), type 2 diabetes	steroids (prednisolon)	23	7.74	1.61	scRNAseq (10X)
									month 3	9.14	1.67	scRNAseq (10X)
	BE-0025	CV19	f	61_65	7	critical	cardiovascular disease (hypertension), chronic lung disease (COPD), type 2 diabetes, oncologic disease (status post mamma carinoma 2007 (chemo, radiation, surgery), status post hodgkin lymphoma 1992)	antibiotics (gentamicin)	23	6.23	0.87	Cell culture, Proteomics
	BE-0032	CV19	w	46_50	8	critical	Oncologic disease (acute mamma CA)	Antibiotics (Meropenem, Caspofungin, Cefepim, Piperacillin/Tazobactam, Vacomycin, Anidulafungin)	NA	2.08	0.19	Proteomics
	BE-0033	CV19	f	31_35	7	critical	Cardiovascular diseases; type 2 diabetes	Antibiotics	8	11.5	2.25	CyTOF, ELISA, Cell culture
									14	18.03	4.57	CyTOF, ELISA
									23	10.99	1.66	CyTOF, ELISA
									NA	7.24	1.4	Proteomics
	BE-0036	CV19	m	61_65	8	critical	Cardiovascular disease (hypertension), type 2 diabetes	Antibiotics (Ampicillin/Sulbactam, Clarithromycin, Meropenem)	10	15.52	0.89	Proteomics
	BE-0057	CV19	f	51_55	7	critical	cardiovascular disease (hypertension)	none	17	11.6	1.3	scRNAseq (10X), Proteomics
	BE-0058	CV19	m	26_30	7	critical	suspected hematologic disease (beta-thalassemia)	none	19	11.02	2.36	scRNAseq (10X), Proteomics
	BE-0059	CV19	m	86_90	8	critical	Cardiovascular disease (hypertension)	Antibiotics (Piperacillin/Tazobactam, Meropenem, Vancomycin)	14	11.72	0.3	Proteomics
	BE-0061	CV19	m	51_55	8	critical	Cardiovascular diseases	none	12	11.7	0.54	Proteomics
									14	10	0.72	CyTOF, ELISA, Cell culture
									23	2.9	NA	CyTOF, ELISA
	BE-0062	CV19	m	71_75	7	critical	Cardiovascular disease (hypertension)	Antibiotics (Vancomycin)	11	6.77	0.55	Proteomics
	BE-0064	CV19	m	56_60	7	critical	Type 2 diabetes	Antibiotics (Meropenem, Cefepim, Ertapenem, Vancomycin, Anidulafungin, Amphothericin B)	26	5.16	0.67	Proteomics
	BE-0076	CV19	w	51_55	7	critical	Cardiovascular disease (hypertension), chronic lung disease	Antibiotics (Meropenem, Vancomycin, Cefepim, Ceftriaxon)	16	11.6	1.12	Proteomics
	BE-0082	CV19	m	71_75	8	critical	cardivascular disease (hypertension), chronic lung disease (OSAS)	antibiotics (Piperacillin/Tazobactam, Vancomycin, Anidulafungin), steroids (Hydrocortison)	13	9.13	0.22	Proteomics
									20	16.97	1.53	Cell culture
	BE-0083	CV19	f	56_60	8	critical	Cardiovascular diseases; type 2 diabetes	Steroids; antibiotics	7	9.2	0.92	CyTOF, ELISA, Cell culture, Proteomics
									19	6.2	0.46	CyTOF, ELISA
	BE-0085	CV19	m	61_65	7	critical	none	antibiotics (piperacillin/Tazobactam)	14	20.86	0.83	Cell culture
									23	30.2	0.71	Proteomics
	BE-0090	CV19	f	66_70	7	critical	cardiovascular disease (hypertension, status post pulmonary embolism 2010), type 2 diabetes, chronic lung disease (emphysema, status post radiation pneumonitis 2009), oncologic disease (status post CiS mamma; radiatio 2009)	antibiotics (cefotaxim)	28	5.63	0.48	CyTOF, ELISA
									NA	7.65	0.55	Proteomics
									month 5	4.4	1.19	CyTOF, ELISA
	BE-0094	CV19	m	81_85	8	critical	Cardiovascular disease (hypertension), chronic lung disease (COPD)	Antibiotics (Piperacillin/Tazobactam, Ceftazidim, Ciprofloxacin, Linezolid)	NA	12.8	0.97	Proteomics
	BE-0098	CV19	m	21_25	7	critical	none	none	7	11.2	NA	CyTOF, ELISA
									16	8.8	1.84	CyTOF, ELISA
									22	11.9	2.14	Proteomics
	BE-0099	CV19	m	61_65	7	critical	Chronic lung disease (COPD)	Antibiotics (Meropenem, Ciprofloxacin, Vancomycin)	NA	10.76	2.87	Proteomics
	BE-0103	CV19	f	66_70	8	critical	Cardiovascular diseases	Steroids, antibiotics	10	9.2	0.43	CyTOF, ELISA, Proteomics
	BE-0108	CV19	m	66_70	7	critical	Cardiovascular disease (hypertension), adipositas, chronic lung disease, type 2 diabetes, oncologic disease	Antibiotics (Meropenem, Vancomycin, Posaconazol, Ceftazidim, Tigecyclin)	14	18.45	0.5	Proteomics
	BE-0109	CV19	m	56_60	7	critical	Cardiovascular disease (hypertension)	Antibiotics (Piperacillin/Tazobactam, Meropenem, Vancomycin, Flucloxacillin, Linezolid, Gentamicin, Amphotericin B, Caspofungin, Ampicillin/Sulbactam, Ceftazidim/Avibactam, Ciprofloxacin)	21	16.79	0.96	Proteomics
	BE-0113	CV19	m	76_80	7	critical	Chronic lung disease (asthma)	Antibiotics (Ampicillin/Sulbactam, Meropenem, Flucloxacillin, Moxifloxacin, Vancomycin)	NA	7.85	1.03	Proteomics
	BE-0120	CV19	m	76_80	7	critical	Cardiovascular disease	Antibiotics (Ampicillin/Sulbactam, Clarithromycin, Piperacillin/Tazobactam, Ertapenem, Meropenem, Vancomycin, Moxifloxacin)	9	28.24	2.46	Proteomics
	BE-0124	CV19	m	71_75	7	critical	Cardiovascular disease, haematological disease	Antibiotics (Meropenem, Cefepim, Ciprofloxacin, Ganciclovir, Linezolid, Piperacillin/Tazobactam)	30	22.26	3.76	Proteomics
	BE-0125	CV19	m	66_70	7	critical	carciovascular disease (hypertension, AF)	none	30	13.12	3.51	CyTOF, ELISA
									month 3	7.48	2.08	CyTOF, ELISA
									month 6	8.05	1.77	CyTOF, ELISA
	BE-0126	CV19	m	56_60	7	critical	none	Antibiotics (Piperacillin/Tazobactam, Vancomycin, Meropenem, Linezolid, Caspofungin, Cefepim, Ciprofloxacin, Tobramycin)	45	4.25	0.53	Proteomics
	BE-0127	CV19	m	76_80	7	critical	Cardiovascular disease (hypertension)	Antibiotics (Meropenem, Linezolid)	NA	11.93	1.43	Proteomics
	BE-0128	CV19	m	76_80	8	critical	Cardiovascular disease (hypertension)	Antibiotics (Piperacillin/Tazobactam, Meropenem, Ciprofloxacin, Gentamicin, Cefepim, Vancomycin, Tigecyclin)	33	19.17	0.52	Proteomics
	BE-0132	CV19	m	76_80	8	critical	Cardiovascular disease (hypertension)	Steroids, antibiotics (Piperacillin/Tazobactam, Vancomycin, Tigecyclin, Caspofungin)	28	7.34	0.91	Proteomics
	BE-0133	CV19	f	46_50	7	critical	autoimmune disease (rheumatoid arthritis)	none	40	11.62	1.12	CyTOF, ELISA
									45	19.5	1.35	Proteomics
									month 3	10.5	NA	CyTOF
									month 6	10.21	1.76	CyTOF, ELISA
	BE-0135	CV19	m	61_65	7	critical	NA	Antibiotics (Piperacillin/Tazobactam, Ceftriaxon, Vancomycin, Ciprofloxacin, Ampicillin/Sulbactam, Amphotericin B)	17	21.29	0.91	Proteomics
	BE-0136	CV19	f	61_65	7	critical	chronic lung disease cardiovascular disease (hypertension), type 2 diabetes, (COPD, asthma), liver cirrhosis Child A	antibiotics (piperacillin/tazobactam, vancomycin)	25	12.02	1.19	CyTOF, scRNAseq (10X), ELISA
									30	15.7	1.41	Proteomics
									month 4	6.59	0.78	CyTOF, scRNAseq (10X), ELISA
									month 6	4.76	1.17	ELISA
	BE-0137	CV19	m	51_55	7	critical	Cardiovascular disease (hypertension)	Antibiotics (Ampicillin/Sulbactam, Piperacillin/Tazobactam, Vancomcin, Meropenem, Ciprofloxacin, Tigecyclin)	35	13.16	1.1	Proteomics
	BE-0150	CV19	m	76_80	7	critical	Cardiovascular disease (hypertension), type 2 diabetes	Antibiotics (Piperacillin/Tazobactam, Flucloxacillin, Meropenem)	9	4.05	0.83	Proteomics
	BE-0159	CV19	m	61_65	7	critical	cardiovascular disease (hypertension, CAD, status post MI), type 2 diabetes, psychiatric disease	antibiotics (piperacillin/tazobactam)	8	3.72	1.01	Cell culture
									15	10.3	1.16	Proteomics
	BE-0160	CV19	m	76_80	8	critical	Cardiovascular disease (hypertension)	Antibiotics (Piperacillin/Tazobactam, Meropenem, Vancomycin)	12	21.11	2.96	Proteomics
	BE-0162	CV19	m	66_70	7	critical	cardiovascular disease (hypertension, AF, CAD, pace maker, PAD, TAVI), status post stroke 2005	steroids (hydrocortison)	17	6.33	0.64	Proteomics
									22	8.73	1.02	Cell culture
	BE-0164	CV19	m	66_70	7	critical	cardiovascular disease (hypertension)	none	16	10.17	0.36	Cell culture, Proteomics
	BE-0165	CV19	m	26_30	7	critical	none	Dexamethasone, antibiotics (Ampicillin/Sulbactam, Piperacillin/Tazobactam, Azithromycin, Meropenem, Cefepim, Vancomycin, Ambisome, Anidulafungin, Cotrim)	33	23.97	1.25	Proteomics
	BE-0169	CV19	m	66_70	8	critical	Cardiovascular disease (hypertension)	Antibiotics (Meropenem, Linezolid, Cefepim, Vancomycin, Anidulafungin)	13	12.73	0.47	Proteomics
	BE-0170	CV19	m	66_70	8	critical	none	Antibiotics (Piperacillin/Tazobactam, Meropenem, Vancomycin)	36	5.51	0.31	Proteomics
	BE-0175	CV19	w	81_85	7	critical	Cardiovascular disease (hypertension)	Antibiotics (Ampicillin/Sulbactam, Isavuconazol, Meropenem)	NA	8.51	1.04	Proteomics
	BE-0176	CV19	f	51_55	7	critical	cardiovascular disease (hypertension)	none	15	4.28	0.53	ELISA, Cell culture
									16	4.28	0.53	Proteomics
									41	4.91	1.62	CyTOF
									month 6	13.14	1.62	CyTOF, ELISA
	BE-0198	CV19	w	41_45	7	critical	none	Antibiotics (Piperacillin/Tazobactam, Vancomycin)	13	7.32	0.85	Proteomics
	BE-0199	CV19	w	56_60	7	critical	Cardiovascular disease (hypertension)	Antibiotics (Piperacillin/Tazobactam, Vancomycin, Meropenem)	17	12.56	1.41	Proteomics
	BE-0214	CV19	m	66_70	7	critical	Cardiovascular disease, chronic lung disease (COPD)	Dexamethasone, antibiotics (Ceftriaxon, Piperacillin/Tazobactam)	14	10.12	1.41	Proteomics
	BE-0215	CV19	m	36_40	7	critical	none	Antibiotics (Piperacillin/Tazobactam, Clarithromycin, Meropenem, Vancomycin)	19	7.52	1.36	Proteomics
	BE-0218	CV19	m	41_45	8	critical	Cardiovascular disease (hypertension), type 2 diabetes	Dexamethasone, antibiotics (Meropenem, Ceftriaxon, Piperacillin/Tazobactam, Vancomycin, viele mehr...)	20	5.75	0.83	Proteomics
	BE-0220	CV19	m	86_90	8	critical	Cardiovascular disease (hypertension), type 2 diabetes	Dexamethasone, antibiotics (Piperacillin/Tazobactam, Clarithromycin)	13	9.87	0.5	Proteomics
	BE-713	CV19	f	66-70	7	critical	Hypertension, adipositas	Dexamethasone, Tocilizumab, Remdesivir, antibiotics	19	10.87	1.67	MCFC
	BE-734	CV19	m	56-60	7	critical	Adipositas, HIV, Type II Diabetes	antibiocs, prednisolone, (probably received dexamethasone in other hospital, no info available)	32	4.66	0.42	MCFC
	BE-754	CV19	f	51-55	7	critical	Adipositas, hypertension, Asthma, primary sclerosing cholangitis, Factor V Leiden	Dexamtethason; 15.02.+16.02.21 Tocilizumab, antibiotics	25	5.87	NA	MCFC
	BE-737	CV19	m	71-75	8	critical	Hypertension, Type II Diabetes	Dexamethasone, antibiotics, prednisolone, antiviral	72	6.18	0.52	MCFC
	BE-759	CV19	m	61-65	7	critical	Adipositas, Hypertension, Type II diabetes, asthma, atrial fibrillation, coronary artery disease	antibiotics,possibly Dexamethasone	27	8.18	1.1	MCFC
	BE-0651	CV19	m	76_80	8	critical	cardiovascular disease (hypertension), chronic kidney disease, kidney transplantation 2011	steroids (dexamethason), antivirals (Ganciclovir)	20	18.9	0.77	Cell culture
	BE-0805	CV19	m	56_60	7	critical	Hypertension, Adipositas, periphereal artery disease, CKD, coagulation disorder (F.V Leiden)	Dexamethason, antibiotics (Ampicillin/Sulbactam)	13	8.79	1.91	Cell culture
	BE-0813	CV19	m	56_60	7	critical	Hypertension, OSAS, Asthma, MGUS	Dexamethason probably (extern), antibiotics	22	15.95	0.3	Cell culture
	BE-0823	CV19	m	56_60	7	critical	Aortic aneurysm	Dexamethason, Tocilizumab, Prednisolon	29	5.22	0.76	Cell culture
	BE-0824	CV19	f	56_60	7	critical	Adipositas, Hypertension, Type II diabetes	Dexamethason, antibiotics, prednisolon	23	7.05	1.26	Cell culture
	none	CV19	f	61_65	7	critical	Hypertension	Dexamethason, antibiotics, prednisolon	28	11.65	2.73	Cell culture
	Sample-ID Cohort 1	Group	Sex	Age bin	max. WHO scale	Severity	Comorbidities	COVID-19-related medication and anti-microbials	Days post symptom onset	Leukocytes [G/L]	Lymphocytes [G/L]	Platform
	BE-0001	CV19	m	21_25	3	mild	none	none	44	4.51	1.73	Proteomics
	BE-0002	CV19	f	56_60	3	mild	none	none	12	7.27	2.42	scRNAseq (10X)
	BE-0003	CV19	m	41_45	3	mild	IBD (Crohn's disease); cardiovascular disease	none	11	3.54	0.81	CyTOF
									13	4.09	1.11	CyTOF
									20	4.06	1.09	CyTOF
									month 4	5.49	1.11	CyTOF
	BE-0010	CV19	f	46_50	3	mild	coagulation disorder (Factor V Leiden)	none	10	4.46	0.9	CyTOF
									14	7.43	NA	CyTOF
									month 3	5.08	1.9	CyTOF
	BE-0023	CV19	f	41_45	3	mild	none	none	10	13.95	2.25	CyTOF, ELISA, Cell culture, Proteomics
								none	14	15.41	1.85	CyTOF, ELISA
									17	16.8	4.6	CyTOF, ELISA
	BE-0028	CV19	m	61_65	3	mild	none	Acivlovir	5	3.2	NA	CyTOF
	BE-0041	CV19	m	76_80	3	mild	cardiovascular disease (hypertension, arrhythmia)	none	6	7.27	1.19	scRNAseq (10X), Proteomics
	BE-0049	CV19	f	71_75	3	mild	none	none	15	5.3	1.35	Proteomics
	BE-0056	CV19	f	56_60	3	mild	cardiovascular disease (hypertension)	none		3.93	1	Proteomics
	BE-0065	CV19	m	21_25	3	mild	Colitis ulcerosa, acute cholangitis	antibiotics (Ceftriaxon, Metronidazol, Ciprofloxacin)	12	9.18	1	Proteomics
	BE-0066	CV19	f	76_80	3	mild	cardiovascular disease (hypertension), Dyslipidemia	none	14	7.62	1.69	Cell culture, Proteomics
	BE-0068	CV19	f	21_25	3	mild	none	none	7	5.39	1.51	CyTOF, scRNAseq (10X), ELISA, Cell culture, Proteomics
									16	6.52	2.37	CyTOF, ELISA
	BE-0070	CV19	f	71_75	3	mild	Chronic liver disease (steatosis heaptis), Dyslipidemia	none	17	7.6	1.9	Proteomics
									19	7.72	1.78	Cell culture
	BE-0075	CV19	m	81_85	3	mild	cardiovascular disease (CAD, AF), type 2 diabetes, chronic lung disease (COPD), chronic kidney disease	antibiotics (ampicillin/Sulbactam; clarithromycin)	4	7.49	0.8	CyTOF, Cell culture, Proteomics
	BE-0088	CV19	f	31_35	3	mild	autoimmune disease (SLE), chronic kidney disease (Lupus nephritis WHO IV)	steroids (prednisolon); immunosuppression (MMF, hyroxychloroquin)	19	5.47	0.73	CyTOF, scRNAseq (10X), ELISA, Cell culture, Proteomics
									month 4	7.96	1	CyTOF, scRNAseq (10X), ELISA
	BE-0107	CV19	f	36_40	3	mild	none	none	23	4.74	1.81	Proteomics
	BE-0115	CV19	f	66_70	3	mild	chronic pulmonary disease (asthma), oncologic disease (status post cervical cancer 1992; surgery), autoimmune disorder (rheumatoid arthritis)	Remdesivir	8	6.84	0.96	CyTOF, ELISA, Proteomics
								none	month 2	7.63	1.28	CyTOF, ELISA
									month 4	9.67	1.59	ELISA
	BE-0147	CV19		56_60		mild	NA	none	not known	NA	NA	CyTOF, ELISA
	BE-0154	CV19	f	81_85	3	mild	none	none	7	NA		Cell culture
	BE-0155	CV19	f	51_55	3	mild	suspected lyme's disease, Dyslipidemia	Remdesivir	5	4.76	2.12	CyTOF, ELISA, Proteomics
								none	month 3	6.23	3.07	CyTOF, ELISA
	BE-0158	CV19	m	26_30	3	mild	none	none	9	6.01	1.08	Cell culture
	BE-0168	CV19	f	31_35	3	mild	none	none	3	10.95	1.73	Proteomics
	BE-0179	CV19	m	46_50	3	mild	cardiovascular disease (hypertension)	none	16	6.33	1.8	Cell culture, Proteomics
	BE-0196	CV19	m	36_40	3	mild	none	none	10	7.07	2.44	Proteomics
	BE-0219	CV19	m	61_65	3	mild	NA	NA	NA	NA	NA	Cell culture (PBMCs)
	BE-0223	CV19	m	26_30	3	mild	Chronic liver disease (Hepatitis B, liver cirrhosis	Dexamethason	NA	2.3	0.5	Proteomics
	BE-0224	CV19	m	61_65	3	mild	none	none	10	4.85	1.35	Cell culture (serum), Proteomics
	BE-0284	CV19	f	31_35	2	mild	none	none	week 6	5.89	1.55	CyTOF, ELISA
									month 3	5.12	1.69	CyTOF, ELISA
	BE-0755	CV19	f	16-20	3	mild	none	Dexamethasone	5	13.08	1.77	MCFC
	BE-0757	CV19	f	76-80	3	mild	rheumatoid arthritis, infected wound after spinal surgery	antibiotics	9	18.36	2.23	MCFC
	BE-0005	CV19	m	71_75	4	moderate	none	Antibiotics	13	7.72	0.95	CyTOF
								none	17	6.97	1.04	CyTOF
									19	8.47	1.07	CyTOF
	BE-0029	CV19	m	51_55	4	moderate	chronic lung disease (COPD), type 2 diabetes	none	17	7.49	1.37	CyTOF, scRNAseq (10X), ELISA, Cell culture
									month 3	8.34	2.36	CyTOF, scRNAseq (10X), ELISA
									month 6	7.97	1.77	ELISA
	BE-0035	CV19	f	36_40	4	moderate	hematologic disease (beta-thalassemia)	none	15	4.04	1.16	CyTOF, ELISA, Proteomics
									month 3	4.86	2	CyTOF, ELISA
									month 6	4.04	1.44	CyTOF, ELISA
	BE-0037	CV19	m	76_80	4	moderate	cardiovascular disease (structural heart disease, CAD, AF, hypertension, aortic valve stenosis), chronic kidney disease (ADPKD, kidney transplant 1996 + 2014), recurrent infection of liver kysts, recurrent E.coli sepsis,	steroids (prednisolon), immunosuppressant (MMF, ciclosporin)	16	8.44	0.37	CyTOF, scRNAseq (10X), ELISA, Cell culture
									month 3	7.22	1.22	CyTOF, scRNAseq (10X), ELISA
	BE-0038	CV19	m	66_70	4	moderate	cardiovascular disease (hypertension)	none	20	6.7	1.2	Proteomics
	BE-0042	CV19	f	81_85	4	moderate	cardiovascular disease (hypertension), Type II diabetes, rheumatoid arthritis	steroids (prednisolon), antibiotics (Fosfomycin, Ciprofloxacin)	26	7.17	1.02	Proteomics
	BE-0044	CV19	m	41_45	4	moderate	none	none	9	6.07	1.27	Proteomics
	BE-0045	CV19	m	46_50	4	moderate	cardiovascular disease (myocarditis)	none	15	7.46	1.01	Proteomics
	BE-0046	CV19	m	41_45	4	moderate	Type II diabetes, Dyslipidemia, Chronic kidney disease	none	13	6.31	1.17	Proteomics
	BE-0047	CV19	m	71_75	4	moderate	cardiovascular disease (hypertension, AF, aortic insufficiency, NYHA III, dilated cardiomyopathy), Type II diabetes	none	11	6.3	1.52	Proteomics
	BE-0048	CV19	m	46_50	4	moderate	none	none	20	7.92	1.11	Proteomics
	BE-0052	CV19	m	66_70	4	moderate	Cardiovascular diseases, obesitiy, Typ II Diabetes, chronic liver disease ( liver cirrhosis)	none	10	3.22	0.61	Proteomics
								Antibiotics	15	3.3	0.62	CyTOF, ELISA, Cell culture
	BE-0053	CV19	m	71_75	4	moderate	cardiovascular disease (hypertension), Crohn's disease	none	2	8.5	0.51	Proteomics
	BE-0054	CV19	f	61_65	4	moderate	cardiovascular disease (hypertension, AF), chronic lung disease (COPD), hematologic disease (beta-thalassemia)	none	3	12.34	0.86	Proteomics
	BE-0067	CV19	m	71_75	4	moderate	cardiovascular disease (hypertension, angina pectoris), Type II diabetes, Dyslipemia, chronic kidney disease, chronic liver disease	antibiotics (Piperacillin/Tazobactam, Ceftazidim, Ciprofloxacin, Fosfomycin)	23	7.25	0.78	Proteomics
	BE-0069	CV19	m	61_65	4	moderate	cardiovascular disease (myocarditis)	none	13	5.26	0.57	Proteomics
	BE-0077	CV19	m	71_75	4	moderate	cardiovascular disease (hypertension), Type II diabetes	none	16	8.09	1.13	Proteomics
	BE-0086	CV19	m	71_75	4	moderate	cardiovascular disease (hypertension, AF, CAD), chronic lung disease (asthma, COPD)	Remdesivir	7	5.35	1.18	Proteomics
	BE-0087	CV19	m	66_70	4	moderate	Postherpetic neuralgia	Remdesivir	30	6.13	0.48	Proteomics
	BE-0092	CV19	f	76_80	4	moderate	cardiovascular disease (hypertension, chronic heart failure NYHA II, aortic insufficiency, CAD, status post pericardial tamponade 03/2020), chronic kidney disease, status post TIA 2019	none	ca. 4	4.22	NA	ELISA
									ca. 7	7.57	1.62	Proteomics
									ca. 9	6.04	1.63	CyTOF
									ca. 14	7.37	2.26	ELISA
									month 3	6.03	1.64	CyTOF, ELISA
	BE-0100	CV19	m	71_75	4	moderate	cardiovascular disease (hypertension, myocardial infarct), Type II diabetes, Dyslipemia, chronic kidney disease	none	NA	6.16	0.93	Proteomics
	BE-0114	CV19	m	51_55	4	moderate	cardiovascular disease (hypertension, aortic insufficiency,NYHA II, CAD), chronic lung disease (COPD), Type II diabetes, chronic kidney disease	antibiotics (Piperacillin/Tazobactam)	NA	10.39	NA	Proteomics
	BE-0119	CV19	m	51_55	4	moderate	cardiovascular disease (hypertension, dilated cardiomyopathy), Dyslipemia, chronic kidney disease, stroke	steroids (prednisolon), Anakinra	13	3.89	1.61	Proteomics
	BE-0166	CV19	f	66_70	4	moderate	cardiovascular disease (hypertension, AF,NYHA II), diabetes, chronic kidney disease	antibiotics (Piperacillin/Tazobactam, Clarithromycin, Meropenem)	41	5.31	1.09	Proteomics
	BE-0217	CV19	f	56_60	4	moderate	cardiovascular disease (CAD, NYHA IV), Type II diabetes	none	11	3.16	0.67	Proteomics
	BE-0222	CV19	f	35_40	4	moderate	cardiovascular disease (hypertension)	Dexamethason	6	7.87	1.54	Proteomics
	BE-0225	CV19	m	56_60	4	moderate	cardiovascular disease (NYHA II, pAVK), acute respiratory failure after ARDS, stroke, lymphoma (B-cell-CLL)	Dexamethason, abtibiotics (Ampicillin/Sulbactam)	9	7.88	0.71	Proteomics
	BE-0719	CV19	m	31-35	4	moderate	Adipositas	Dexamethasone	12	4.93	0.83	MCFC
	BE-0708	CV19	f	71_75	4	moderate	cardiovascular disease (hypertension), autoimmun disease (rheumatoid arthritis), latent Tbc, Hepatitis C, severe osteoporosis	none	5	2.18	0.75	Cell culture
	BE-0809	CV19	m	56_60	4	moderate	Adipositas	Dexamethason	11	9.95	1.84	Cell culture
	BE-0812	CV19	f	36_40	4	moderate	Typ II Diabetes, Adipositas, status post 2x Pulmonary Embolism, status post deep vein thrombosis, status post sinus vein thrombosis	Dexamethason	10	4.03	0.64	Cell culture
	BE-0814	CV19	m	36_40	4	moderate	none	Dexamethason, antibiotics (Ampicillin/Sulbactam)	9	4.96	0.27	Cell culture
	BE-0816	CV19	f	56_60	4	moderate	Pulmonary fibrosis, Hypertension, Adipositas, Type II diabetes	Dexamethason	16	15.42	3.25	Cell culture
	BE-0826	CV19	m	51_55	4	moderate	Adipositas	none	14	9.4	1.07	Cell culture
	Sample-ID Cohort 1	Group	Sex	Age bin	max. WHO scale	Severity	Comorbidities	COVID-19-related medication and anti-microbials	Days post symptom onset	Leukocytes [G/L]	Lymphocytes [G/L]	Platform
	BE-0138	FLI	m	36_40	n/a	mild	NA	n/a	not known	n/a	n/a	CyTOF, scRNAseq (10X), ELISA
	BE-0139	FLI	f	56_60	n/a	mild	NA	n/a	not known	n/a	n/a	CyTOF, ELISA
	BE-0140	FLI	m	71_75	n/a	mild	NA	n/a	not known	n/a	n/a	CyTOF, scRNAseq (10X), ELISA
	BE-0143	FLI	m	46_50	n/a	mild	NA	n/a	not known	n/a	n/a	CyTOF, scRNAseq (10X), ELISA
	BE-0144	FLI	m	51_55	n/a	mild	NA	n/a	not known	n/a	n/a	CyTOF, scRNAseq (10X), ELISA
	BE-0145	FLI	f	56_60	n/a	mild	NA	n/a	not known	n/a	n/a	CyTOF, scRNAseq (10X), ELISA
	BE-0148	FLI	f	41_45	n/a	mild	NA	n/a	not known	n/a	n/a	CyTOF, ELISA
	BE-0149	FLI	f	36_40	n/a	mild	NA	n/a	not known	n/a	n/a	CyTOF, ELISA
	none	HBV	m	51_55	n/a	n/a	NA	n/a	n/a	n/a	n/a	CyTOF, scRNAseq (10X)
	none	HBV	f	31_35	n/a	n/a	NA	n/a	n/a	n/a	n/a	CyTOF, scRNAseq (10X)
	none	HBV	m	61_65	n/a	n/a	NA	n/a	n/a	n/a	n/a	CyTOF
	none	HBV	m	56_60	n/a	n/a	NA	n/a	n/a	n/a	n/a	CyTOF, scRNAseq (10X)
	none	HBV	f	31_35	n/a	n/a	NA	n/a	n/a	n/a	n/a	CyTOF, scRNAseq (10X)
	none	HIV	f	61_65	n/a	n/a	NA	n/a	n/a	7.9	2.07	CyTOF
	none	HIV	m	56_60	n/a	n/a	NA	n/a	n/a	NA	NA	CyTOF
	none	HIV	m	61_65	n/a	n/a	NA	n/a	n/a	3.37	1.16	CyTOF
	none	HIV	f	36_40	n/a	n/a	NA	n/a	n/a	2.71	0.45	CyTOF
	none	HIV	m	71_75	n/a	n/a	NA	n/a	n/a	8.94	1.37	CyTOF
	none	HIV	m	46_50	n/a	n/a	NA	n/a	n/a	6.74	1.16	CyTOF
	none	HC	f	46_50	n/a	n/a	NA	n/a	n/a	n/a	n/a	CyTOF
	none	HC	f	46_50	n/a	n/a	NA	n/a	n/a	n/a	n/a	CyTOF
	none	HC	m	66_70	n/a	n/a	NA	n/a	n/a	n/a	n/a	CyTOF
	none	HC	m	66_70	n/a	n/a	NA	n/a	n/a	n/a	n/a	CyTOF
	none	HC	m	61_65	n/a	n/a	NA	n/a	n/a	n/a	n/a	CyTOF
	none	HC	m	61_65	n/a	n/a	NA	n/a	n/a	n/a	n/a	CyTOF
	none	HC	f	61_65	n/a	n/a	NA	n/a	n/a	n/a	n/a	CyTOF
	none	HC	f	26_30	n/a	n/a	NA	n/a	n/a	n/a	n/a	CyTOF
	none	HC	m	46_50	n/a	n/a	NA	n/a	n/a	n/a	n/a	CyTOF
	BE-0358	HC	m	46_50	n/a	n/a	NA	n/a	n/a	n/a	n/a	scRNAseq (10X)
	BE-0385	HC	m	46_50	n/a	n/a	NA	n/a	n/a	n/a	n/a	scRNAseq (10X)
	BE-0442	HC	f	46_50	n/a	n/a	NA	n/a	n/a	n/a	n/a	scRNAseq (10X)
	none	HC	f	26-30	n/a	n/a	NA	n/a	n/a	n/a	n/a	MCFC
	none	HC	m	31-35	n/a	n/a	NA	n/a	n/a	n/a	n/a	MCFC
	none	HC	m	26-30	n/a	n/a	NA	n/a	n/a	n/a	n/a	MCFC
	none	HC	f	26-30	n/a	n/a	NA	n/a	n/a	n/a	n/a	MCFC
	none	HC	f	36-40	n/a	n/a	NA	n/a	n/a	n/a	n/a	MCFC
	none	HC	f	26-30	n/a	n/a	NA	n/a	n/a	n/a	n/a	MCFC
	none	HC	m	26_30	n/a	n/a	NA	n/a	n/a	n/a	n/a	Cell culture
	none	HC	m	86_90	n/a	n/a	NA	n/a	n/a	n/a	n/a	Cell culture
	none	HC	f	31_35	n/a	n/a	NA	n/a	n/a	n/a	n/a	Cell culture
	none	HC	f	76_80	n/a	n/a	NA	n/a	n/a	n/a	n/a	Cell culture
	none	HC	f	76_80	n/a	n/a	NA	n/a	n/a	n/a	n/a	Cell culture
	none	HC	m	31_35	n/a	n/a	NA	n/a	n/a	n/a	n/a	Cell culture
	none	HC	m	81_85	n/a	n/a	NA	n/a	n/a	n/a	n/a	Cell culture
	none	HC	m	31_35	n/a	n/a	NA	n/a	n/a	n/a	n/a	Cell culture
	none	HC	m	86_90	n/a	n/a	NA	n/a	n/a	n/a	n/a	Cell culture
	none	HC	f	31_35	n/a	n/a	NA	n/a	n/a	n/a	n/a	Cell culture
	none	HC	f	81_85	n/a	n/a	NA	n/a	n/a	n/a	n/a	Cell culture
	none	HC	m	86_90	n/a	n/a	NA	n/a	n/a	n/a	n/a	Cell culture
	none	HC	m	36_40	n/a	n/a	NA	n/a	n/a	n/a	n/a	Cell culture
	none	HC	m	81_85	n/a	n/a	NA	n/a	n/a	n/a	n/a	Cell culture
	none	HC	f	26_30	n/a	n/a	NA	n/a	n/a	n/a	n/a	Cell culture
	none	HC	m	81_85	n/a	n/a	NA	n/a	n/a	n/a	n/a	Cell culture
	none	HC	f	26_30	n/a	n/a	NA	n/a	n/a	n/a	n/a	Cell culture
	none	HC	f	26_30	n/a	n/a	NA	n/a	n/a	n/a	n/a	Cell culture
	none	HC	m	26-30	n/a	n/a	NA	n/a	n/a	n/a	n/a	Cell culture
	none	HC	m	31-35	n/a	n/a	NA	n/a	n/a	n/a	n/a	Cell culture
	none	HC	f	26-30	n/a	n/a	NA	n/a	n/a	n/a	n/a	Cell culture
	none	HC	m	21-25	n/a	n/a	NA	n/a	n/a	n/a	n/a	Cell culture
	none	HC	f	26-30	n/a	n/a	NA	n/a	n/a	n/a	n/a	Cell culture
	none	HC	m	31-35	n/a	n/a	NA	n/a	n/a	n/a	n/a	Cell culture
	Sample-ID Cohort 2	Group	Gender	Age bin	max. WHO scale	Severity	Comorbidities	COVID-19-related medication and anti-microbials	Days post symptom onset	Leukocytes [G/L]	Lymphocytes [G/L]	Platform
	BN-22	HC	m	46_50	n/a	control	none	none	n/a	n/a	n/a	MCFC, scRNA-seq (Rhapsody)
	BN-26	HC	f	46_50	n/a	control	Cardiovascular diseases	none	n/a	n/a	n/a	MCFC, scRNA-seq (Rhapsody)
	BN-27	HC	f	61_65	n/a	control	Hypothyroidism	none	n/a	n/a	n/a	MCFC, scRNA-seq (Rhapsody)
	BN-28	HC	f	56_60	n/a	control	Cardiovascular diseases	none	n/a	n/a	n/a	MCFC, scRNA-seq (Rhapsody)
	BN-29	HC	f	66_70	n/a	control	Cardiovascular diseases	none	n/a	n/a	n/a	MCFC, scRNA-seq (Rhapsody)
	BN-30	HC	m	76_80	n/a	control	none	none	n/a	n/a	n/a	MCFC, scRNA-seq (Rhapsody)
	BN-31	HC	m	61_65	n/a	control	none	none	n/a	n/a	n/a	MCFC, scRNA-seq (Rhapsody)
	BN-32	HC	m	41_45	n/a	control	Chronic lung disease	none	n/a	n/a	n/a	MCFC, scRNA-seq (Rhapsody)
	BN-33	HC	m	51_55	n/a	control	none	none	n/a	n/a	n/a	MCFC, scRNA-seq (Rhapsody)
	BN-34	HC	f	51_55	n/a	control	Chronic lung disease	none	n/a	n/a	n/a	scRNA-seq (Rhapsody)
	BN-35	HC	m	56_60	n/a	control	Cardiovascular diseases	none	n/a	n/a	n/a	scRNA-seq (Rhapsody)
	BN-36	HC	m	46_50	n/a	control	none	none	n/a	n/a	n/a	scRNA-seq (Rhapsody)
	BN-37	HC	m	56_60	n/a	control	none	none	n/a	n/a	n/a	scRNA-seq (Rhapsody)
	BN-38	HC	m	36_40	n/a	control	Chronic lung disease	none	n/a	n/a	n/a	MCFC
	BN-01	CV19	m	86_90	4	moderate	Cardiovascular diseases	Antibiotics	12	4.71	0.43	scRNA-seq (Rhapsody)
									13	6.36	n/a	scRNA-seq (Rhapsody)
									17	6.24	n/a	scRNA-seq (Rhapsody)
	BN-02	CV19	m	66_70	4	moderate	Hypocalemia; AV block I; Nystagmus	Antibiotics	13	6.87	n/a	scRNA-seq (Rhapsody)
	BN-03	CV19	m	56_60	3	mild	Cardiovascular diseases, Rheumatoid Arthritis	Antibiotics	14	3.84	0.61	scRNA-seq (Rhapsody)
	BN-04	CV19	m	61_65	4	moderate	Cardiovascular diseases, Chronic lung disease, adipositas	none	3	4.6	0.89	scRNA-seq (Rhapsody)
									8	6.5	1.37	scRNA-seq (Rhapsody)
									14	6.54	1.78	scRNA-seq (Rhapsody)
									17	n/a	n/a	MCFC, scRNA-seq (Rhapsody)
	BN-05	CV19	f	81_85	3	mild	Cardiovascular diseases, Type 2 diabetes; Diabetic nephropathy; adipositas	none	3	3.45	0.9	scRNA-seq (Rhapsody)
									8	3.72	0.78	scRNA-seq (Rhapsody)
									11	3.71	0.74	scRNA-seq (Rhapsody)
									14	4.03	0.83	scRNA-seq (Rhapsody)
									17	3.47	n/a	MCFC, scRNA-seq (Rhapsody)
									22	4.2	n/a	scRNA-seq (Rhapsody)
									24	4.19	0.78	scRNA-seq (Rhapsody)
	BN-06	CV19	f	71_75	3	mild	Cardiovascular diseases; Kidney transplant	none	6	7.13	n/a	scRNA-seq (Rhapsody)
									9	5.77	2.79	MCFC, scRNA-seq (Rhapsody)
									10	6.67	n/a	scRNA-seq (Rhapsody)
	BN-07	CV19	f	61_65	4	moderate	Cardiovascular diseases, chronic lung disease; chronic kidney disease (G5); adipositas	Antibiotics	13	12.25	0.46	scRNA-seq (Rhapsody)
									22	7.22	1.09	scRNA-seq (Rhapsody)
	BN-08	CV19	f	41_45	4	moderate	adipositas	Remdesivir	6	5.7	1.1	MCFC
									14	7.09	1.4	MCFC
	BN-09	CV19	m	26_30	3	mild	Bruton agammaglobulinemia (XLA)	Antibiotics	27	5.76	1.8	MCFC
	BN-10	CV19	m	61_65	8	critical	Prostate cancer	Antibiotics	7	5.8	n/a	scRNA-seq (Rhapsody)
									6	6.42	0.57	scRNA-seq (Rhapsody)
	BN-11	CV19	m	51_55	7	critical	Cardiovascular diseases	Antibiotics	6	2.02	0.28	scRNA-seq (Rhapsody)
									8	6.99	0.54	scRNA-seq (Rhapsody)
									11	4.21	0.56	scRNA-seq (Rhapsody)
									20	9.31	1.68	MCFC, scRNA-seq (Rhapsody)
	BN-12	CV19	f	61_65	7	critical	Chronic liver disease	convalescent plasma,steroids, antibiotics	2	1.72	0.15	scRNA-seq (Rhapsody)
									8	1.14	0.11	MCFC
									11	1.34	0.07	MCFC
									14	7.09	1.4	scRNA-seq (Rhapsody)
									19	1.77	0.06	MCFC, scRNA-seq (Rhapsody)
									22	2.49	n/a	MCFC, scRNA-seq (Rhapsody)
									25	2.56	0.25	MCFC, scRNA-seq (Rhapsody)
									29	2.21	n/a	MCFC
									36	14.78	n/a	MCFC
	BN-13	CV19	f	66_70	7	critical	none	Antibiotics	17	7.17	0.87	scRNA-seq (Rhapsody)
									19	4.52	0.77	scRNA-seq (Rhapsody)
									23	7.97	1.39	scRNA-seq (Rhapsody)
	BN-14	CV19	f	81_85	8	critical	Cardiovascular diseases, type 2 diabetes	Antibiotics	5	5.02	0.79	scRNA-seq (Rhapsody)
									7	4.54	0.84	scRNA-seq (Rhapsody)
									11	10.12	1.27	scRNA-seq (Rhapsody)
									19	12.01	0.87	scRNA-seq (Rhapsody)
									28	9.85	0.73	MCFC
	BN-15	CV19	m	71_75	8	critical	Cardiovascular diseases, chronic kidney disease (G5)	Antibiotics	7	6.23	0.66	scRNA-seq (Rhapsody)
									8	8.77	1.03	scRNA-seq (Rhapsody)
									12	16.14	0.73	scRNA-seq (Rhapsody)
	BN-16	CV19	f	81_85	8	critical	Cardiovascular diseases	Antibiotics	9	7.56	0.56	scRNA-seq (Rhapsody)
									12	4.79	0.45	scRNA-seq (Rhapsody)
									16	10.11	1.02	scRNA-seq (Rhapsody)
	BN-17	CV19	m	81_85	8	critical	Cardiovascular diseases, chronic kidney disease (G5); Type 2 diabetes; prostate cancer	Antibiotics	5	4.98	0.6	scRNA-seq (Rhapsody)
									8	15.14	0.71	scRNA-seq (Rhapsody)
									11	10.57	0.93	scRNA-seq (Rhapsody)
									45	28.62	0.73	MCFC
	BN-18	CV19	f	76_80	8	critical	Cardiovascular diseases, adipositastype 2 diabetes	Antibiotics	11	6.1	0.86	MCFC
									14	14.73	n/a	MCFC
									18	28.62	n/a	MCFC
	BN-19	CV19	f	61_65	7	critical	Cardiovascular diseases, chronic liver disease; chronic lung disease, Hashimoto's thyroiditis	Steroids, antibiotics	2	13.35	1.15	MCFC
									5	14.22	n/a	MCFC
									9	7.44	n/a	MCFC
									12	6.01	n/a	MCFC
									20	9.94	0.99	MCFC, scRNA-seq (Rhapsody)
									24	9.78	n/a	MCFC, scRNA-seq (Rhapsody)
									27	17.69	n/a	MCFC
									31	15.44	n/a	MCFC
									38	10.03	n/a	MCFC
	BN-20	CV19	m	21_25	6	severe	Cardiovascular diseases, adipositas	Remdesivir, Tocilizumab; antibiotics	15	9.5	n/a	MCFC
	BN-21	CV19	m	71_75	8	critical	Type 2 diabetes	Remdesivir, Tocilizumab; Dexa; antibiotics	12	6.6	n/a	MCFC
	BN-40	CV19	m	71_75	8	critical	none	Aciclovir; antibiotics	50	15.2	n/a	MCFC
