## Supplementary material for "Complement activation induces excessive T cell cytotoxicity in severe COVID-19": Table S1

### Sheet: ResponseToTypeI_Interferon
ABCE1
ADAR
BST2
CACTIN
CDC37
CNOT7
DCST1
EGR1
FADD
GBP2
HLA-A
HLA-B
HLA-C
HLA-E
HLA-F
HLA-G
HLA-H
HSP90AB1
IFI27
IFI35
IFI6
IFIT1
IFIT2
IFIT3
IFITM1
IFITM2
IFITM3
IFNA1
IFNA10
IFNA13
IFNA14
IFNA16
IFNA17
IFNA2
IFNA21
IFNA4
IFNA5
IFNA6
IFNA7
IFNA8
IFNAR1
IFNAR2
IFNB1
IKBKE
IP6K2
IRAK1
IRF1
IRF2
IRF3
IRF4
IRF5
IRF6
IRF7
IRF8
IRF9
ISG15
ISG20
JAK1
LSM14A
MAVS
METTL3
MIR21
MMP12
MUL1
MX1
MX2
MYD88
NLRC5
OAS1
OAS2
OAS3
OASL
PSMB8
PTPN1
PTPN11
PTPN2
PTPN6
RNASEL
RSAD2
SAMHD1
SETD2
SHFL
SHMT2
SP100
STAT1
STAT2
TBK1
TREX1
TRIM56
TRIM6
TTLL12
TYK2
UBE2K
USP18
WNT5A
XAF1
YTHDF2
YTHDF3
ZBP1

### Sheet: DefenseResponseToVirus
ABCC9
ABCE1
ABCF3
ACOD1
ADAR
ADARB1
AGBL4
AGBL5
AICDA
AIM2
AIMP1
ANKRD17
APOBEC1
APOBEC3A
APOBEC3B
APOBEC3C
APOBEC3D
APOBEC3F
APOBEC3G
APOBEC3H
ATG7
AZU1
BCL2
BCL2L1
BECN1
BIRC2
BIRC3
BNIP3
BNIP3L
BPIFA1
BST2
C1QBP
CARD9
CD207
CD40
CGAS
CLPB
CNOT7
CRCP
CXCL10
CXCL9
DDIT4
DDX1
DDX17
DDX21
DDX41
DDX58
DDX60
DEFA1
DEFA1B
DEFA3
DHX36
DHX58
DHX9
DMBT1
DNAJC3
DTX3L
EIF2AK2
EIF2AK4
ELMOD2
EXOC1
EXOSC4
EXOSC5
F2RL1
FADD
FAM111A
FCN3
FGL2
FLNA
G3BP1
GBP1
GBP3
GPAM
GPATCH3
HERC5
HTRA1
HYAL2
IFI16
IFI27
IFI44L
IFI6
IFIH1
IFIT1
IFIT1B
IFIT2
IFIT3
IFIT5
IFITM1
IFITM2
IFITM3
IFNA1
IFNA10
IFNA13
IFNA14
IFNA16
IFNA17
IFNA2
IFNA21
IFNA4
IFNA5
IFNA6
IFNA7
IFNA8
IFNAR2
IFNB1
IFNE
IFNG
IFNK
IFNL1
IFNL2
IFNL3
IFNL4
IFNLR1
IFNW1
IL10RB
IL12B
IL12RB1
IL15
IL1B
IL21
IL23A
IL23R
IL27
IL2RA
IL33
IL4
IL6
ILF3
ILRUN
IRF1
IRF2
IRF3
IRF5
IRF7
IRF9
ISG15
ISG20
ITCH
LILRB1
LSM14A
LYST
MAP3K14
MAVS
MICA
MICB
MIR26B
MLKL
MMP12
MOV10
MUL1
MX1
MX2
NCBP3
NLRC5
NLRP3
NLRP9
NLRX1
NOP53
NPLOC4
NT5C3A
OAS1
OAS2

### Sheet: Cytotoxicity
PRF1
IFNG
GNLY
GZMB
GZMA
GZMH
GZMK
KLRK1
KLRB1
KLRD1
CTSW
CTSC
CTSH
CST7
LAMP1
STX7
STX11
